# Transcriptome analyses of the cortex and white matter of focal cortical dysplasia type II: insights into disease mechanisms and tissue characterization

**DOI:** 10.1101/2022.08.23.22279011

**Authors:** Guilherme Rossi Assis-Mendonça, Maria Carolina Pedro Athié, João Vitor Gerdulli Tamanini, Arethusa de Souza, Gabriel Gerardini Zanetti, Patrícia Aline Oliveira Ribeiro de Aguiar Araújo, Enrico Ghizoni, Helder Tedeschi, Marina Koutsodontis Machado Alvim, Vanessa Simão de Almeida, Welliton de Souza, Roland Coras, Clarissa Lin Yasuda, Ingmar Blümcke, André Schwambach Vieira, Fernando Cendes, Iscia Lopes-Cendes, Fabio Rogerio

## Abstract

Focal cortical dysplasia (FCD) is a common cause of pharmacoresistant epilepsy. According to the 2022 International League Against Epilepsy classification, FCD type II is characterized by dysmorphic neurons (IIa and IIb) and may be associated with balloon cells (IIb). We present a multicentric study to evaluate the transcriptomes of the gray and white matters of surgical FCD type II specimens. We aimed to contribute to pathophysiology and tissue characterization. We investigated FCD II (a and b) and control samples by performing RNA-sequencing followed by immunohistochemical validation employing digital analyses. We found 342 and 399 transcripts differentially expressed in the gray matter of IIa and IIb lesions compared to controls, respectively. The top enriched cellular pathway in IIa and IIb gray matter was cholesterol biosynthesis, the genes *HMGCS1, HMGCR*, and *SQLE* being upregulated in both type II groups. We also found 12 differentially expressed genes when comparing transcriptomes of IIa and IIb lesions. Only 1 transcript (*MTRNR2L12*) was significantly upregulated in FCD IIa. The white matter in IIa and IIb lesions showed 2 and 24 transcripts differentially expressed, respectively, compared to controls. No enriched cellular pathways were detected. *GPNMB*, not previously described in FCD samples, was upregulated in IIb compared to IIa and control groups. Upregulations of cholesterol biosynthesis enzymes and *GPNMB* genes in FCD groups were immunohistochemically validated. Such enzymes were mainly detected in both dysmorphic and normal neurons, whereas GPNMB was observed only in balloon cells. Overall, our study contributed to identifying cortical enrichment of cholesterol biosynthesis in FCD type II, which may correspond to a neuroprotective response to seizures. Moreover, specific analyses in either the gay or the white matter revealed upregulations of *MTRNR2L12* and GPNMB, which might be potential neuropathological biomarkers of a cortex chronically exposed to seizures and of balloon cells, respectively.
