## Supplementary Material for "Transcriptome analyses of the cortex and white matter of focal cortical dysplasia type II: insights into disease mechanisms and tissue characterization"

### Sheet: Article_data
Supplementary material
Title: Transcriptome analyses of the cortex and white matter of focal cortical dysplasia type II: insights into disease mechanisms and tissue characterization
Guilherme Rossi Assis-Mendonça MD, PhD1, Maria Carolina Pedro Athié PhD2, João Vitor Gerdulli Tamanini MD1, Arethusa de Souza1, André Schwambach Vieira PhD3, Gabriel Gerardini Zanetti BSc3, Patrícia Aline Oliveira Ribeiro de Aguiar Araújo PhD2, Enrico Ghizoni MD, PhD4, Helder Tedeschi MD, PhD4, Marina Koutsodontis Machado Alvim MD, PhD4, Vanessa Simão de Almeida PhD2, Welliton de Souza PhD2, Rola…
a Department of Pathology, School of Medical Sciences, University of Campinas (UNICAMP), Av. Tessália Vieira de Camargo, 126, CEP 13083-887, Campinas, SP, Brazil.
b Department of Translational Medicine, School of Medical Sciences, University of Campinas (UNICAMP), Av. Tessália Vieira de Camargo, 126, CEP 13083-887, Campinas, SP, Brazil.
c Department of Neurology, School of Medical Sciences, University of Campinas (UNICAMP), Av. Tessália Vieira de Camargo, 126, CEP 13083-887, Campinas, SP, Brazil.
d Department of Structural and Functional Biology, Institute of Biology, University of Campinas (UNICAMP), R. Monteiro Lobato, 255, CEP 13083-862, Campinas, SP, Brazil.
e Department of Neuropathology, University Hospital Erlangen, Schwabachanlage 6, 91054, Erlangen, Germany.
* Corresponding author: Phone: +55 19 3521-7541/Fax: +55 19 3289-3897
E-mail: fabiorog@unicamp.br

### Sheet: (1) GM_Paths _ FCD IIa vs Ctrl
Enriched Pathway	p-value	Genes
Cholesterol biosynthesis_Homo sapiens_P00014	7.38548e+11	SQLE;HMGCS1;HMGCR
Ionotropic glutamate receptor pathway_Homo sapiens_P00037	0.007209525261433061	GRM3;GRM2;SLC1A2;GRIK4
Angiogenesis_Homo sapiens_P00005	0.011221737454978913	PDGFRA;JAG1;ANGPT2;APC;WNT7B;HSPB1;EPHB1
Metabotropic glutamate receptor group II pathway_Homo sapiens_P00040	0.014300835508506894	GRM3;GRM2;STX1A
Axon guidance mediated by semaphorins_Homo sapiens_P00007	0.033477769392756665	FES;RAC2
Muscarinic acetylcholine receptor 1 and 3 signaling pathway_Homo sapiens_P00042	0.0348312097974415	BCHE;ITPR3;STX1A
Axon guidance mediated by Slit/Robo_Homo sapiens_P00008	0.03724470921978193	CXCL12;RAC2

### Sheet: (2) GM_Paths _ FCD IIb vs Ctrl
Enriched Pathway	p-value	Genes
Cholesterol biosynthesis_Homo sapiens_P00014	0.0011542099452345818	SQLE;HMGCS1;HMGCR
Integrin signalling pathway_Homo sapiens_P00034	0.013191519197115859	COL1A1;COL3A1;COL16A1;PIK3CA;LAMA1;CAV1;COL4A5;PTK2B
Pyrimidine Metabolism_Homo sapiens_P02771	0.016069640792302876	NT5E;DPYSL5
Insulin/IGF pathway-protein kinase B signaling cascade_Homo sapiens_P00033	0.02986724891241439	PIK3CA;INSR;IRS2
Enkephalin release_Homo sapiens_P05913	0.04431769001068115	PENK;OPRM1
Axon guidance mediated by semaphorins_Homo sapiens_P00007	0.04431769001068115	FES;DPYSL5

### Sheet: (3) GM_Genes _ FCD IIa vs Ctrl
Gene	"log2FoldChange"	"p-value"	"p-adj"
CD163	-2.02807	9.41755968108704e-14	1.50389010547279e-09
SEMA3F	-1.8593	6.33654072925346e-12	5.05941094527242e-08
ADAMTS9	-1.79879	9.63180076649305e-12	5.12700754800425e-08
SLCO4A1	-1,64204958595978	4.17813954604469e-11	1.66801776026969e-07
ACSL5	-1.55262	1.20791337648508e-10	3.85783374181806e-07
RNY1	1.4344	2.5586020379506e-10	6.80971932400552e-07
PECAM1	-1.114	3.17699921338964e-10	7.24764291980274e-07
STC1	-1.66969	5.75845930141411e-10	1.14946045730352e-06
MTRNR2L12	1.08924	1.64005119334316e-09	2.90999750072189e-06
AC120042.3	1.18397	4.11333154165046e-09	6.56857913886162e-06
PYGM	1.37888	4.73350697787965e-09	6.87176117543273e-06
MTRNR2L10	1.34487	7.60458986969706e-09	1.01198079690994e-05
CSPG5	1.00927	1.04810383436022e-08	1.28747462545372e-05
CLDN10	1.30447	1.39925805616589e-08	1.59605370706522e-05
NCAN	0.908161	2.7642330007849e-08	2.94280245263561e-05
ITIH5	1.08037	5.4299636124496e-08	5.41944305795048e-05
PTPRS	0.598564	1.05012893595064e-07	9.12950850666234e-05
WIF1	1.37254	1.02034911483715e-07	9.12950850666234e-05
GJA4	-1.48649	1.08623371298506e-07	9.12950850666234e-05
ELOVL7	-1.01299	1.25090022954257e-07	9.98781288278268e-05
ARPP19	0.841125	1.35896275868462e-07	0.000103339410921118
VWF	-1.12459	1.98514246615282e-07	0.000144094272918156
ANGPT2	-1.40481	2.38242177460802e-07	0.000156036549624897
ACSL6	0.764859	2.44280402067908e-07	0.000156036549624897
FJX1	1.302	2.32639695933227e-07	0.000156036549624897
SLC1A2	1.03414	3.31659414728008e-07	0.000203702661299676
PDGFRA	1.07062	3.47806364786323e-07	0.000205708142195289
TGM2	-1.32186	4.09517029149767e-07	0.000233556337089022
TNFRSF1B	-1.26005	4.68364096792888e-07	0.000257907112471918
HSPA1A	-1.32912	5.69872563017287e-07	0.000303343165294102
GAREM2	1.12224	6.74518796600963e-07	0.000347464214932928
P2RY1	1.0615	7.29487486292977e-07	0.000364037052144142
C1orf61	0.852636	8.2449061846567e-07	0.000398978505644796
S100A9	-1.34217	1.14093506130352e-06	0.000535870352763408
NLGN3	0.600094	1.28493322677498e-06	0.000583701896918226
MTRNR2L1	1.20589	1.31587878320848e-06	0.000583701896918226
ZMYND8	-0.536171	1.56019148385709e-06	0.000673370210965239
AC106865.1	-1.29533	2.06903101973883e-06	0.000869483061952879
NRIP3	0.715306	2.56559486264596e-06	0.00105051241952803
C1orf162	-1.25323	3.07167140985482e-06	0.00122628801859929
FLRT1	1.04667	3.50601884147261e-06	0.00136555158242625
STAB1	-1.12968	4.10032947184593e-06	0.00141923003836491
SHISAL1	0.70438	4.19406793545546e-06	0.00141923003836491
S100A8	-1.2015	4.35482947459957e-06	0.00141923003836491
GRM2	0.820098	4.09656672608531e-06	0.00141923003836491
NSMF	0.596093	4.30925831226509e-06	0.00141923003836491
GPR37L1	0.896695	4.09643231482692e-06	0.00141923003836491
FES	-1.18794	3.7597667707234e-06	0.00141923003836491
OLIG1	1.01821	4.32931337949103e-06	0.00141923003836491
PDE2A	0.514054	4.57947359796666e-06	0.00146259227771859
CTXND1	1.00666	4.68531149540562e-06	0.00146705371117907
BAG3	-1.26021	4.87633981634099e-06	0.00149750520244518
ZNF710-AS1	0.878758	5.13563245809855e-06	0.00154737574949766
ZSCAN31	-1.10471	5.72504755866622e-06	0.00169302378637668
GPCPD1	0.615654	5.84179935321835e-06	0.00169613988857352
VSIG4	-1.2299	5.98240113358814e-06	0.00170594578039766
SESN1	-0.540722	6.13962551770566e-06	0.00172006455951301
SNX22	1.10575	6.42590773204792e-06	0.00176922966505299
HMGCS1	0.926546	6.8725611693123e-06	0.00185586657167239
PLA1A	-1.25338	6.97300985035652e-06	0.00185586657167239
LGI4	-0.842556	7.23865700195063e-06	0.00189498546990409
HAMP	-1.24823	7.73942984523309e-06	0.00196176119362742
RAB40B	0.780176	7.62882846505244e-06	0.00196176119362742
MMD2	1.14613	8.0738752177565e-06	0.00201455802113052
RBM12B	-0.607804	8.55066374327602e-06	0.00210070075871346
SLC4A4	0.782299	9.14192802991784e-06	0.00221193104105694
IL4R	-1.20367	1.03516926118544e-05	0.00246725640774184
MPZL2	-1.16688	1.07594921117134e-05	0.00249012071785438
C18orf32	-1.0812	1.07296786068979e-05	0.00249012071785438
CD14	-1.18037	1.10241663054535e-05	0.0025149273104541
KCNJ10	0.92334	1.14305660137527e-05	0.00257091138976924
FLT1	-0.87281	1.17628517177618e-05	0.00260890248723526
NT5E	0.918684	1.35215066607105e-05	0.00295787588856008
ARFGEF3	0.507939	1.41877361842094e-05	0.00306167512331945
PYGL	-1.04806	1.58539517971619e-05	0.00318891727539177
ZFC3H1	-0.507104	1.59646728010241e-05	0.00318891727539177
SLC26A2	-0.921697	1.50869333493874e-05	0.00318891727539177
SNX31	-1.1982	1.59755389837398e-05	0.00318891727539177
SLC25A18	0.71392	1.58619456358716e-05	0.00318891727539177
HSPA1B	-1.11095	1.52500836551121e-05	0.00318891727539177
MMD	0.942775	1.62324126905866e-05	0.00320019010192565
SLC2A1	-0.840744	1.78253976160476e-05	0.00347138749427638
DEPP1	-1.19196	1.96718563111746e-05	0.00378481775220659
KLRD1	-1.17592	1.99425350230473e-05	0.00379121835456004
ENHO	0.780449	2.19244733151965e-05	0.00411896369847498
EDNRB	0.88367	2.24665180390297e-05	0.00415830986072761
SEMA4A	0.904191	2.29151022446008e-05	0.00415830986072761
DIO2	1.16727	2.28602397604817e-05	0.00415830986072761
NPTXR	0.673681	2.48951476077507e-05	0.00446686081065361
CHORDC1	-0.677324	2.57022760882874e-05	0.00451032578960288
MIR9-3HG	0.774969	2.55778513563605e-05	0.00451032578960288
LINGO1	0.661273	2.69332162122474e-05	0.00467496227927586
PPP1R3C	0.945435	2.82545612901389e-05	0.00481913943068312
IRS2	-0.53021	2.83674060043969e-05	0.00481913943068312
TRIL	0.962375	3.10397230855565e-05	0.00521761408371844
HMGCR	0.634545	3.15996810733399e-05	0.00525640944854338
SRGN	-0.969244	3.255115215669e-05	0.00535885926587818
PDLIM1	-1.1526	3.43955771764175e-05	0.00554811082757789
SNRNP48	-0.821796	3.43405284959269e-05	0.00554811082757789
ILDR2	0.568093	3.52807248432401e-05	0.00563397895021701
MTRNR2L8	0.890239	3.57509720863128e-05	0.00565254725986465
ACAT2	0.896159	3.7661237140943e-05	0.00589619897944823
GALNT16	-0.761711	3.93682857573591e-05	0.00610361315785697
SEC14L2	0.821713	4.06634811155927e-05	0.00618433457080857
MAP1LC3A	0.754564	4.03286751521441e-05	0.00618433457080857
PLPPR1	0.997653	4.16340936026512e-05	0.0062722154786862
SYTL5	0.855905	4.20446841524813e-05	0.0062748744040278
TRIB1	0.848209	4.4739103238188e-05	0.00661517351491318
GPR4	-1.10744	4.65446138205499e-05	0.0068189994321134
RPGR	-0.775597	4.86787053593178e-05	0.0070668204171177
TTYH1	0.627893	4.92227723933686e-05	0.00708142749864597
CST3	0.82392	5.30281177008622e-05	0.00736353053534842
ADGRB2	0.608897	5.29286738093965e-05	0.00736353053534842
LDLRAD4	0.632238	5.21578521248386e-05	0.00736353053534842
SGCD	0.679045	5.18240361148538e-05	0.00736353053534842
PLPP5	-0.884392	5.49921115178129e-05	0.00757042266230995
BBX	-0.505206	5.59761248763891e-05	0.00757527744195811
ZNF469	0.962168	5.57384164608021e-05	0.00757527744195811
LUZP2	0.774898	5.6462904607958e-05	0.00757694221583597
HMGB2	-0.888391	5.7494089804022e-05	0.00765102600067022
MTCO1P12	0.901978	6.00987253332101e-05	0.00793154169294242
CRHBP	1.01839	6.12059838891263e-05	0.007946328103459
AC016831.5	-0.904	6.08301997788933e-05	0.007946328103459
HSPB1	-1.1152	6.32399422262633e-05	0.00811777536286503
MAP3K8	-0.993371	6.35432350402736e-05	0.00811777536286503
HIST2H2BF	-0.951804	6.70033447649169e-05	0.00849187629008696
DDN	0.670558	6.92035013308123e-05	0.00870165915552553
YLPM1	-0.373545	7.26256478551187e-05	0.00906061695779992
SPEN	-0.407334	7.64107243655103e-05	0.00917445757438221
EFR3B	0.426741	7.57659364468907e-05	0.00917445757438221
HEYL	-1.10738	7.43386292178706e-05	0.00917445757438221
MTCO3P12	0.917192	7.62301137730699e-05	0.00917445757438221
TXNIP	-1.10307	7.51089174921657e-05	0.00917445757438221
PDK4	-0.977538	8.16733887148688e-05	0.00973315182378911
FRMPD2	0.943252	8.36332761171407e-05	0.00989288730603422
XKR4	0.791037	8.56068974239717e-05	0.010051886360025
TTYH3	0.669825	9.41385897776884e-05	0.0109729864245249
CHP1	0.56211	9.8102744955852e-05	0.011352193726087
MLLT10	-0.50015	0.000101956781554411	0.0114884911118752
APOL2	-0.819745	0.000102158290305359	0.0114884911118752
LPIN3	-1.08567	0.000100303607850894	0.0114884911118752
ZNF98	1.04291	0.000102076558538504	0.0114884911118752
FKBP4	-0.680089	0.000105917256767444	0.0116310381800695
NUB1	-0.501664	0.000105729289222705	0.0116310381800695
ACSBG1	0.650283	0.000105207690700845	0.0116310381800695
PLIN2	-0.974496	0.000106405764133968	0.0116310381800695
SGK494	-0.952417	0.0001070676067675	0.0116310381800695
SQLE	0.764128	0.000109641107635069	0.011830127350165
PSD2	0.695749	0.000114562405293613	0.0119847997358803
CENPJ	-0.757786	0.000112367774681372	0.0119847997358803
ATP5MC3	0.691221	0.0001148271250291	0.0119847997358803
AHCYL1	-0.54198	0.000112745429781184	0.0119847997358803
NWD1	0.796121	0.000114268172138307	0.0119847997358803
OLFM2	0.737653	0.000116387535376212	0.0120687828079398
F13A1	-1.02274	0.000122678889073392	0.0126390914813742
MYORG	0.6133	0.000126354322444114	0.0129308332085092
AF165147.1	-1.05905	0.000127130115457195	0.0129308332085092
NREP	0.804346	0.000128092711805078	0.0129462817393373
PAPD5	-0.601055	0.0001308206674441	0.0131388379774517
SERPING1	-0.914082	0.000137428185010485	0.0137161917902027
REXO4	-0.780962	0.000139036435393127	0.0137905145142413
HBB	0.961792	0.00014335021497563	0.0141306147095422
MVP	-1.01829	0.000144706733943306	0.0141768210695745
EPHB1	0.642583	0.000146064988820448	0.0142226329663032
FBLN2	1.03114	0.000147314715830948	0.014257386043057
BCL2L13	-0.544622	0.00015532553766197	0.0144966516242721
HMOX1	-1.05505	0.000156141529173699	0.0144966516242721
PCDH15	0.772435	0.000153648396633992	0.0144966516242721
PKD1L1	-0.898305	0.000154625322795712	0.0144966516242721
CREBRF	-0.482505	0.000152706572203163	0.0144966516242721
CMTM4	0.562274	0.000155087258618036	0.0144966516242721
ETV5	0.630288	0.000152562449192392	0.0144966516242721
DHRS9	1.02295	0.000169121370082343	0.0156109777967915
RNF19A	-0.452714	0.000177114828311377	0.0159051673770709
CDK16	0.485895	0.000175286691259569	0.0159051673770709
SERPINH1	-1.04755	0.000176813079252062	0.0159051673770709
KCNJ16	0.9343	0.000175840466001392	0.0159051673770709
SLC15A2	0.637747	0.000177288483506708	0.0159051673770709
LINC01355	-0.801725	0.000180059263223416	0.0160634992984063
SLC23A2	0.332838	0.000182455118525196	0.0161463255596177
RN7SKP80	0.62057	0.000183009889554187	0.0161463255596177
RASAL1	0.765007	0.000192000818227842	0.0168101773114833
EPM2A	0.596203	0.00019263964230706	0.0168101773114833
MECOM	-0.77975	0.00019648808388819	0.0170528163674484
ROS1	-1.0372	0.000206325034939484	0.017714002596498
ATP5F1C	0.607449	0.000205987553442753	0.017714002596498
ANTXR1	0.811378	0.000208247421282957	0.0177834388795055
TAP1	-0.98778	0.000210224173677951	0.0178567544120383
ZNF192P1	-0.892367	0.000216677289426344	0.0183075112954989
KIF26B	0.630588	0.000219494890720229	0.0184479679469018
COX6A1	0.839673	0.000223471603936121	0.0186838641008163
BCL6	-0.80277	0.000225391798653154	0.0187462585036053
LINC-PINT	-0.664642	0.000229399784437926	0.0189807521123795
MTRNR2L6	0.863356	0.000233201295539933	0.0191958324148309
RAB11FIP4	0.498356	0.000240232801601101	0.0196495020738881
C1QC	-1.01441	0.000241173674399278	0.0196495020738881
ZNF83	-0.593532	0.000250509607594886	0.0203065376836687
FGFR3	0.744749	0.000261004082171781	0.0209445939105587
BCHE	0.952651	0.000260554086791965	0.0209445939105587
SLC25A48	0.93424	0.000263653571593098	0.0210514194238509
KCNIP1	0.808697	0.00026541769752267	0.0210868418494504
CEP152	-0.893626	0.000267813244224931	0.0211718301833065
CD93	-1.0146	0.000271373377752788	0.0213475934449964
RCC1	-0.963292	0.000274857669957112	0.0215156967232604
HP1BP3	-0.342144	0.000279170620791816	0.0217467104557293
DIAPH1	-0.5558	0.000281033011448392	0.021785515338929
COX7A2	0.758456	0.000293250640092573	0.0219855374255319
STEAP3	-1.01355	0.000290243209344795	0.0219855374255319
SERPINE2	0.559889	0.000291923208979646	0.0219855374255319
TMBIM1	-0.935012	0.000292440472643503	0.0219855374255319
HAPLN1	0.942113	0.000289729849735897	0.0219855374255319
C2CD2	-0.727886	0.000291993911774405	0.0219855374255319
RAB3B	0.759373	0.000290027266995214	0.0219855374255319
GGTA1P	0.923129	0.000296922515535128	0.0221568021055162
DTX3L	-0.952189	0.000304605318573508	0.0225196404273164
IFITM1	-1.00005	0.000303498175287279	0.0225196404273164
HCLS1	-0.927487	0.000308196535733982	0.0226801404568477
LRRC17	0.997476	0.000309673296308511	0.0226842792144524
TMEM151A	0.56702	0.000312141750655511	0.0227606923114971
COLGALT1	-0.697192	0.000315860026944182	0.0228785418573472
GAD2	0.684268	0.000316715728214678	0.0228785418573472
TLR2	-1.00649	0.00031805600177413	0.0228785418573472
NDUFB6	0.762927	0.00032019793358981	0.0229293309484111
DNAJB1	-0.788136	0.00033065819646435	0.02357268187205
AC116565.2	0.769104	0.000345310600558902	0.0245078443570005
MTCO1P40	0.890283	0.000352409432828848	0.0249010010302827
STX1A	0.73251	0.000355641129431767	0.02501864844007
TRIM52	-0.626003	0.000361225906694355	0.0253000723859744
RNU2-36P	0.957906	0.000367169736380056	0.0256040765076555
RASL10A	0.918723	0.000370974175303845	0.0257568982844657
GNPTAB	0.548236	0.000380420868837776	0.0262984452574478
BZW1	0.567829	0.000386220336148394	0.0265842782239384
CXCL14	0.843655	0.000395146043060096	0.0270819191486123
PLOD1	-0.7412	0.000401877821441324	0.0274255851734893
JAK3	-0.745409	0.000412377378234562	0.0277858833461085
ELOVL2	0.669891	0.000410731505978552	0.0277858833461085
LBH	0.85731	0.000411576445611886	0.0277858833461085
CLASP2	0.34563	0.000416399814916799	0.0278221282192735
MTMR10	0.617304	0.000414747691161233	0.0278221282192735
PRPF3	-0.47884	0.000429481360275366	0.0285766160093222
NUDC	-0.455546	0.000435023843692129	0.0288252936096249
CHCHD2	0.625663	0.000447536932834737	0.0288286025382578
EXPH5	0.850959	0.000447865188953288	0.0288286025382578
CA14	0.968744	0.00044504120203399	0.0288286025382578
LANCL2	0.558253	0.000445831266547727	0.0288286025382578
RIN2	0.655054	0.00044811860815255	0.0288286025382578
GRIK4	0.625909	0.000443331748324806	0.0288286025382578
HBA2	0.883567	0.000449516064376366	0.0288286025382578
STUM	0.857796	0.000444142429804696	0.0288286025382578
KCTD9	-0.67749	0.000456850242589996	0.0291110691988904
CUX2	0.661694	0.000461212380695051	0.0291110691988904
LRRC32	-0.934244	0.000459950018912519	0.0291110691988904
RNF165	0.66818	0.000458338901650567	0.0291110691988904
SIGLEC10	-0.912947	0.000470419675599387	0.0295753220458528
GPM6B	0.443223	0.00047340404721812	0.0296462322746124
FCGR3A	-0.949735	0.00048591973007678	0.0303111412874848
C14orf37	0.507416	0.00048905591882143	0.0303880699130717
MCHR2	0.776407	0.00049385130045313	0.0305670985152559
LAIR1	-0.915846	0.000499683284357075	0.0308086577911125
SLC4A3	0.516848	0.000502744165242352	0.0308781599029043
APOL1	-0.966808	0.000511940933579324	0.031322547005089
NAXE	0.562174	0.000533566196874539	0.0325210633507233
MS4A6A	-0.958057	0.00053954949260106	0.0325784396982952
APC	0.640437	0.000540627874008907	0.0325784396982952
SCD5	0.406994	0.000540104405497838	0.0325784396982952
PASK	-0.761593	0.000549234634425663	0.0329726611922685
AC139887.2	-0.926273	0.000586322583897147	0.0350673608324103
CXCL12	0.870063	0.000592908061025846	0.0353289135317975
GBP1	-0.957002	0.000604813480696975	0.0359043363317844
ARC	0.951424	0.000609397460624779	0.0360424742545078
ITPKC	-0.8198	0.000623809194138395	0.0366235625779266
FCGR2A	-0.94926	0.000622274431231459	0.0366235625779266
FP671120.4	-0.781496	0.000640373492805962	0.037458330793474
OFD1	-0.635043	0.000649744035818232	0.0377302108905124
HAGHL	0.88455	0.000652109600211749	0.0377302108905124
SELL	-0.951783	0.000652039694553545	0.0377302108905124
MT-RNR1	0.744534	0.000660017691573814	0.0380499007824629
RN7SKP71	0.736713	0.000664030433876212	0.0381435323689541
PCBD1	-0.698717	0.000668032072471585	0.038235857223293
SLC11A1	-0.943683	0.000670432158576828	0.0382361826439763
CKMT2	0.882355	0.00067918800315244	0.0384608270295791
SNORA74B	-0.79311	0.000679029345535421	0.0384608270295791
SLC7A11	0.586892	0.000683959655946161	0.038594175780227
IL18R1	-0.945421	0.000692090573369724	0.0389154731202152
ACKR1	-0.793084	0.000695286322026714	0.0389579904436653
C1QB	-0.946047	0.00070473197986098	0.0393491782741258
SLC44A3	-0.898967	0.000718775160120193	0.0397671437333176
SLC25A44	0.48249	0.000719688430016206	0.0397671437333176
GRM3	0.676128	0.000718634632656378	0.0397671437333176
LCP1	-0.810846	0.000724279360179201	0.039882817595523
CSF3R	-0.891103	0.000749149311990326	0.0409812707002301
RAC2	-0.895963	0.000749360075425336	0.0409812707002301
ADAMTS8	0.752239	0.000755676448907862	0.0411856560157326
RNF141	0.518555	0.000766804668379684	0.0416500127529087
BRK1	0.535492	0.000776688064959298	0.0420438363028306
YBX3	-0.827002	0.000780642843884238	0.0421151539661736
ATOH8	-0.934461	0.000785250426480627	0.0422210911126907
ITPR3	-0.862265	0.000793554900640992	0.0424256160942068
MTCO1P2	0.910209	0.000794367788350418	0.0424256160942068
BAALC-AS1	-0.886919	0.00080028778636057	0.0425993188679732
JMJD6	-0.639274	0.00080334053555095	0.04261975087114
PPP4R4	0.715754	0.000817918832764319	0.0432494895377927
RAPGEF4	0.652257	0.000821142281608606	0.0432766372772536
DPF2	-0.615546	0.000842763429401967	0.044259647262376
NDUFA4	0.718811	0.000845337367087776	0.044259647262376
LINC00461	0.557103	0.000853725960749142	0.0445527773438008
KPNA2	0.666575	0.000863459772525493	0.0449139710340704
USP28	-0.576812	0.000871106902371574	0.0451646302726353
CDH13	0.52053	0.000878956720757679	0.045424141986341
HSD17B6	0.831069	0.000884423616178916	0.0455592281508423
CX3CL1	0.527217	0.000891924733460394	0.0457760312754649
AHCTF1	-0.41078	0.000894365442917219	0.0457760312754649
DSE	-0.62296	0.000910317766509761	0.0461487759155377
SLC7A10	0.906942	0.000908996047832412	0.0461487759155377
SLC16A2	0.659806	0.000908189928725485	0.0461487759155377
CPNE6	0.627305	0.000914466285181351	0.0462123800888006
AL589740.1	0.819326	0.000919204039718435	0.046305265962977
GJB1	0.908787	0.000926668527130216	0.04639366407963
LINC01476	0.90832	0.00092676929309299	0.04639366407963
IFT27	0.621214	0.000949742926218478	0.0469635470050336
JAG1	-0.745356	0.000945274648186034	0.0469635470050336
PLPPR2	0.614989	0.00094815837605126	0.0469635470050336
B4GALT2	0.70933	0.000952857989206017	0.0469635470050336
GABBR1	0.378934	0.000951719389087995	0.0469635470050336
GAD1	0.510966	0.000962852072371119	0.0471649838763632
RHBDF2	-0.880323	0.000960857108952416	0.0471649838763632
SGSM1	-0.456709	0.000976843959163989	0.0475084204124652
IDH2	0.517856	0.000977728770210062	0.0475084204124652
NKAIN3	0.787978	0.000978788297056863	0.0475084204124652
TTL	0.508533	0.000983407136490923	0.0475879653412835
AF131215.4	-0.852923	0.000991179866254331	0.0478191881698351
WNT7B	0.912192	0.000998753184649762	0.0480394265231086
MFSD4A	0.45826	0.00102014189454043	0.0489208586003489
CIT	-0.571641	0.00102495549328399	0.0490045337492578
LINC01902	-0.794201	0.00102935597733682	0.0490680167226615
UPF1	-0.537403	0.00103567873663555	0.0492224813849199
CTSZ	-0.598567	0.00104104275444434	0.0493305986519933
PTPN2	-0.576287	0.00104501047206356	0.0493721071845649
PCID2	-0.581663	0.00105123666816063	0.0494938935106845
RNF144B	-0.675388	0.00105688632269669	0.0494938935106845
NSD3	-0.316537	0.00105569691016134	0.0494938935106845
C18orf54	-0.835533	0.00106305092030269	0.0496370179716776

### Sheet: (4) GM_Genes _ FCD IIb vs Ctrl
Gene	"log2FoldChange"	"pvalue"	"padj"
SLCO4A1	-1.82872	6.85778257623427e-13	1.14216368807182e-08
PDK4	-1.70411	1.74915502933279e-11	9.71072567117919e-08
ADAMTS9	-1.79878	1.52122702149797e-11	9.71072567117919e-08
CD163	-1.79032	6.03786807488388e-11	2.51401731967977e-07
ITIH5	1.2702	2.57991195862184e-10	8.59368673416934e-07
S100A9	-1.6899	6.8022306480888e-10	1.88818585739865e-06
ANTXR1	1.3585	8.11249871207976e-10	1.93019522928126e-06
SEMA3F	-1.62879	2.11842860733977e-09	3.92026982836044e-06
NCAN	1.00035	2.08908155739826e-09	3.92026982836044e-06
SESN1	-0.735225	3.41455131165783e-09	5.57470214717686e-06
HSPA1A	-1.5843	3.68188073365028e-09	5.57470214717686e-06
AC120042.3	1.15092	1.9640823664856e-08	2.72598265115147e-05
GPCPD1	0.751364	5.38982298034291e-08	6.90519244135471e-05
PPP1R3C	1.23244	7.31291865822495e-08	8.52953188044127e-05
SLC7A11	0.942169	8.19408646574964e-08	8.52953188044127e-05
SNX22	1.3256	7.89174173494933e-08	8.52953188044127e-05
PTPRS	0.614829	9.29367113077173e-08	9.10506427547077e-05
PLCD3	1.24733	1.14741699670448e-07	0.000106167944889517
S100A8	-1.35645	1.50323915128457e-07	0.000131770779287603
CAV1	1.45416	1.87183344132777e-07	0.000152333743912393
IL12A-AS1	-1.45364	1.92074969808482e-07	0.000152333743912393
ACSL6	0.766969	3.98811202006816e-07	0.000288791329105371
GPR37L1	1.00544	3.88092444733247e-07	0.000288791329105371
SEC14L2	1.01863	5.09566813033128e-07	0.000353618136294448
ZSCAN31	-1.23429	6.23636719591527e-07	0.000415466782591876
PFKFB2	1.29846	6.52892138120442e-07	0.000418227636938306
IRAK3	-1.2737	1.21753882462776e-06	0.000724218183006262
CREBRF	-0.63675	1.19929218652424e-06	0.000724218183006262
EPHB1	0.825504	1.46778724832801e-06	0.000828531141144094
RPGR	-0.95326	1.49240073457357e-06	0.000828531141144094
FABP3	1.04751	1.70594461929113e-06	0.000916532504332057
CCDC30	-0.768117	1.78117558973517e-06	0.00091813636018567
CTXND1	1.06362	1.81918342156272e-06	0.00091813636018567
TMEM151A	0.757113	2.01702269287954e-06	0.000988044498526728
TGM2	-1.25029	2.10139026080391e-06	0.000999961565533976
THBS2	1.10541	2.29930132423981e-06	0.00106374620986706
PECAM1	-0.846839	2.38067271254189e-06	0.00107162443317257
ZMYND8	-0.536048	2.7911166076073e-06	0.00119194992563332
CIT	-0.83581	2.74981076854639e-06	0.00119194992563332
HMGCS1	0.980362	3.03941956265839e-06	0.00126553832040189
RASSF9	1.15947	3.18508940004182e-06	0.00129384546238284
IL18R1	-1.28417	3.44569743518073e-06	0.00136638311387941
MLPH	1.238	3.54917011218124e-06	0.00137468437717159
SNX1	0.514983	3.67476264341869e-06	0.00139098117786678
SFRP1	1.01644	4.09495805546684e-06	0.00151558947586223
LMO2	1.25199	4.38018370906264e-06	0.00155216935477528
KCNJ10	0.984374	4.36105169305292e-06	0.00155216935477528
GDF11	0.91931	4.94531284210434e-06	0.00171592052885933
CKMT2	1.18859	5.20095069331479e-06	0.00173243667594316
GPR4	-1.22788	5.19586768196307e-06	0.00173243667594316
ANGPT2	-1.23007	5.39693743869584e-06	0.00176247045179371
LUM	1.07549	6.21917719012509e-06	0.00199193069426026
ZNF469	1.08843	6.38136694102323e-06	0.00200531446042909
PI15	-1.18121	6.8911379128697e-06	0.00212540559146009
VSIG4	-1.22664	7.40830049081027e-06	0.00224336808498991
ZNF365	-0.69319	7.68188250957568e-06	0.00228467416423184
FLRT1	1.02271	7.94896287759809e-06	0.00232263117063853
SQLE	0.890443	9.00214228175226e-06	0.00258501171901007
ACSL5	-1.07071	9.18829465542612e-06	0.00259374656756139
AHCYL1	-0.635006	1.0086837911883e-05	0.00279993809037352
ARPP19	0.719659	1.066456984823e-05	0.0029117772265946
HSPA1B	-1.13919	1.16664352519285e-05	0.00313394321162693
CRHBP	1.11153	1.4545397460798e-05	0.00384529515412048
MRC2	1.12462	1.53606960709037e-05	0.00385250916462141
PYGM	1.03508	1.58660794340154e-05	0.00385250916462141
FAT1	0.837139	1.50410972520562e-05	0.00385250916462141
WIF1	1.12842	1.52971674983051e-05	0.00385250916462141
STC1	-1.15998	1.61284553984406e-05	0.00385250916462141
ELOVL7	-0.839235	1.61918728023716e-05	0.00385250916462141
FABP7	1.11263	1.59697643553631e-05	0.00385250916462141
TTYH1	0.675968	1.81463383896811e-05	0.00425672205464985
NOS1	0.845091	2.17708062615199e-05	0.0050360108095224
SRGN	-1.00375	2.33068832997766e-05	0.00514981544816016
C1orf61	0.747871	2.32683372982416e-05	0.00514981544816016
ABI3BP	1.16313	2.29110581975369e-05	0.00514981544816016
FZD4	-0.740541	2.34996081693289e-05	0.00514981544816016
FJX1	1.07977	2.42048119319268e-05	0.00523546938605507
CPNE6	0.804319	2.84629775382043e-05	0.0058693913930359
METRN	0.907528	3.06492221313781e-05	0.0058693913930359
RASD1	-1.0983	2.95731434244546e-05	0.0058693913930359
PHF21A	-0.519536	3.00724821379637e-05	0.0058693913930359
TAF4B	-0.802813	2.83214484144716e-05	0.0058693913930359
TSC22D3	-0.969957	2.87749687889915e-05	0.0058693913930359
SLC25A18	0.7028	3.06596848510431e-05	0.0058693913930359
SRARP	-1.15039	2.92760118076285e-05	0.0058693913930359
PAPSS2	-1.01762	2.86818829480615e-05	0.0058693913930359
OLMALINC	0.98587	3.05386830545554e-05	0.0058693913930359
CDYL2	-0.60432	3.11593938297157e-05	0.00589726936629449
CCDC80	1.06595	3.29905781248226e-05	0.00603800086449363
ZBTB16	-1.05295	3.27802678676595e-05	0.00603800086449363
CSPG5	0.749295	3.28813430202389e-05	0.00603800086449363
MPZL2	-1.08931	3.357088047213e-05	0.00607742406807963
GLCCI1	-0.696284	3.53120730438766e-05	0.00632389867253511
FLT1	-0.83541	3.85371630016205e-05	0.00675617315570516
FES	-1.06966	3.84598532996079e-05	0.00675617315570516
CTNNA3	0.940235	3.9720634394857e-05	0.00684796897855976
AC016831.5	-0.9442	3.98830976235543e-05	0.00684796897855976
VWF	-0.901812	4.04034358778495e-05	0.00686652269944472
LINGO1	0.65837	4.20405983834254e-05	0.0070725875361207
HAMP	-1.13929	4.2547993440713e-05	0.00708636830755074
GJB1	1.12475	4.404337023333e-05	0.00726279535877337
ACAT2	0.899352	4.65014783036712e-05	0.00759296197203572
SCD	1.1113	4.75322058460355e-05	0.00768591153753128
CCDC181	-0.859938	4.83422389453773e-05	0.0077417306695698
CXCL12	1.03664	4.90481460791883e-05	0.00775532768053712
SNX31	-1.12216	4.9358434952683e-05	0.00775532768053712
OLFM2	0.788287	5.15469931594211e-05	0.00777656626002629
ECM2	1.12836	5.06399970783433e-05	0.00777656626002629
COL1A1	1.11839	5.25708927471333e-05	0.00777656626002629
ARNTL	-0.673803	5.23547988660654e-05	0.00777656626002629
GALNT6	1.07046	5.27620526798542e-05	0.00777656626002629
GRIK4	0.731893	5.22916722971707e-05	0.00777656626002629
IRS2	-0.525127	5.19961728871024e-05	0.00777656626002629
TNC	0.963902	5.40077320461029e-05	0.00782172849763343
CELSR1	1.06602	5.39114210440438e-05	0.00782172849763343
BHLHE41	0.613912	5.48526195104193e-05	0.00787560670643132
EFR3B	0.44428	5.55097733066861e-05	0.00790183995233211
NID2	1.11241	6.11295771552103e-05	0.00848427589600022
AHCTF1	-0.50907	6.09443674521897e-05	0.00848427589600022
CYB5R2	1.11127	6.04729626125327e-05	0.00848427589600022
RASSF3	0.900207	6.40951690871338e-05	0.00882235571195218
SATB2	-0.631785	6.67386473429638e-05	0.00911091943850052
DDR2	1.04941	6.95073350577238e-05	0.00941174524704382
ROS1	-1.11021	7.1133455300398e-05	0.00947782158422503
MT1M	-1.11244	7.06463296120739e-05	0.00947782158422503
CARMN	1.04772	7.48131426924741e-05	0.00988899120272346
MTSS1L	0.818135	7.60412685250111e-05	0.00997218367940205
GFOD1	-0.610236	7.74115502753835e-05	0.0100725732018478
SEC14L1	-0.676526	7.81777769759211e-05	0.0100934176397982
NSD3	-0.391413	7.88652276613803e-05	0.0101038489746176
FKBP4	-0.705838	8.1751781804164e-05	0.0101870786045273
RARB	-0.838141	8.13103684636772e-05	0.0101870786045273
OGT	-0.499761	8.19614850199131e-05	0.0101870786045273
CEP19	-0.926525	8.07390409754324e-05	0.0101870786045273
APOC1	1.06498	8.37261691378429e-05	0.0102533775514027
GPNMB	1.08336	8.35201555456781e-05	0.0102533775514027
LINC00639	1.05037	8.48272153881242e-05	0.0103123888488263
SLC16A2	0.791989	8.54888722670722e-05	0.010317515707305
PDGFRA	0.837281	9.25216754542921e-05	0.0110859604654046
ARFGEF3	0.467863	9.50086505372933e-05	0.0111434441880185
DIAPH1	-0.613294	9.38870579371838e-05	0.0111434441880185
ENPP2	0.953649	9.48823907769059e-05	0.0111434441880185
GOLPH3L	-0.763645	9.58102646187941e-05	0.0111588808197624
TP53INP2	0.868263	9.8561518252374e-05	0.0113995978228701
SLC11A1	-1.0756	0.000100295527922659	0.011506291161532
MDGA1	0.908416	0.000100865716576624	0.011506291161532
CLDN5	-0.996779	0.00010400079836729	0.0117832197061715
MT1E	-1.0055	0.000110622747881079	0.0123652474225462
AC060780.1	-0.759122	0.000110194624366856	0.0123652474225462
CLN8	0.676883	0.000113309550820584	0.0125811371261122
ALS2	-0.416652	0.000115006905206957	0.0126015789883018
BX664727.3	-0.898256	0.000114935433422817	0.0126015789883018
SLC38A5	1.05988	0.000117731095236964	0.012659866294567
SEMA5A	0.766263	0.000116882008236451	0.012659866294567
LDLRAD4	0.614423	0.000118404188620675	0.012659866294567
SATB1-AS1	-0.843301	0.000118579354064992	0.012659866294567
ZFC3H1	-0.46259	0.000119910272800385	0.0127204177929326
PLA1A	-1.07029	0.000120750407708076	0.0127284686099873
CHORDC1	-0.630927	0.000122836510078711	0.0128611657552707
ZNF710-AS1	0.754731	0.000123553678825777	0.0128611657552707
HTR1A	-1.06149	0.000130369995308213	0.0134031621719648
LINC-PINT	-0.70509	0.000129865161180913	0.0134031621719648
BMP7	0.790628	0.000134336310340983	0.0137262039799329
A2M	0.850148	0.000135681127725738	0.0137790803797083
TRHDE-AS1	-0.865157	0.000138144503278915	0.0139442224370323
SGCD	0.651655	0.000140381018277177	0.0140846136108818
TUBA1A	0.763015	0.000145006148520556	0.0144230821946901
LINC01902	-0.937335	0.000145486509078832	0.0144230821946901
PAQR8	0.743248	0.000148759890207102	0.0146603311917118
AF165147.1	-1.05407	0.000149891520567526	0.0146849604414832
HMGCR	0.590594	0.00015099240127996	0.0147063066860686
PIK3CA	-0.467452	0.00015826624862116	0.0153251416906129
CST3	0.785395	0.000159374266514031	0.0153432277964808
TAC1	1.04255	0.000165441164637802	0.0158357620519689
ATP13A3	0.476085	0.000170466026045346	0.0162234952216299
HRK	0.884944	0.000177658342085464	0.0168119300422352
JAM2	0.732742	0.000181383886379889	0.0170675063709438
SGSM1	-0.531639	0.000185672963683048	0.0173729393828155
SLC23A2	0.338719	0.000196426162318312	0.0181017375391682
OLIG1	0.840847	0.000196722575478201	0.0181017375391682
PDE2A	0.42778	0.000195524021155544	0.0181017375391682
AMZ2	0.492293	0.000204888825594714	0.0187495790674724
ARHGAP36	0.993119	0.000210405682546495	0.0191492166273872
CA14	1.02094	0.000214261497153031	0.0193941588863246
FAM66A	-1.0138	0.000216645759962861	0.0195039736874673
DPYSL5	0.680286	0.000219236982179197	0.0196311394526588
LUZP2	0.722592	0.000226940757034312	0.0202122904192859
SGK494	-0.917085	0.000231183376941532	0.0204806337391554
TECTA	0.882162	0.000234108763024735	0.0206300605723649
PLXND1	0.603046	0.000240464869707641	0.0210786442367409
NUDC	-0.487958	0.000244286093067434	0.0213014915185241
AIF1L	0.805172	0.00024589441558894	0.0213300598522594
SDC3	0.481036	0.00024889851630251	0.0213680659227748
KIF26B	0.6373	0.000248517448791928	0.0213680659227748
KCNS2	-0.631388	0.000252306000163792	0.0215495201678357
FAM13A	-0.664369	0.000255946563474865	0.0217489286462953
COL3A1	0.999612	0.000260937432026303	0.022060471727909
BCL7A	-0.62758	0.000266308527453737	0.0220665100733432
MMD2	0.948116	0.000265989522005862	0.0220665100733432
NCKIPSD	-0.787756	0.00026379465613623	0.0220665100733432
PEG13	-0.601813	0.000263967528406666	0.0220665100733432
MMD	0.810995	0.000268719184722964	0.0221560298097078
SEMA3C	0.957053	0.000271573944641389	0.0222811036847405
LAMA1	0.834864	0.000275611269125516	0.0222830373169197
PMEPA1	0.899836	0.000274121274659786	0.0222830373169197
COLGALT2	0.774702	0.000274393739332776	0.0222830373169197
KLF10	0.878473	0.000277770912805351	0.0223491524288557
INSIG1	0.73076	0.000279507201078227	0.0223807328555667
RNF144B	-0.769022	0.000282930368041562	0.0224390727606296
LINC01250	-0.859016	0.000282424889821318	0.0224390727606296
PAPD5	-0.583896	0.000288045798515636	0.0227365060392318
RETSAT	0.703841	0.000290630661078914	0.0228099644436603
ZNF189	-0.655407	0.000291872364149798	0.0228099644436603
ZNF519	-0.675309	0.000293085103028718	0.0228099644436603
EDNRB	0.767909	0.000298550528532634	0.0228526478455348
MYO10	0.592788	0.000299122019233058	0.0228526478455348
MTMR10	0.644492	0.00029712778328997	0.0228526478455348
ZNF192P1	-0.887623	0.000299063826495018	0.0228526478455348
GPM6B	0.469891	0.000300632544554294	0.0228631736509213
PTK2B	-0.858408	0.000303018526270911	0.0229398797956456
NOP14-AS1	0.793598	0.000307215253886984	0.0231523531832023
NELFE	0.627207	0.000320457883301855	0.0240415587675333
MMP14	1.00192	0.000323383597045206	0.0240444366463746
GM2A	0.609012	0.000321961440671612	0.0240444366463746
HKDC1	0.968076	0.000328737356919069	0.0243338696866093
IL33	0.998184	0.000332995278335815	0.0244928571879297
SHPRH	-0.430935	0.000335296994226838	0.0244928571879297
JMY	-0.471575	0.000334884144948805	0.0244928571879297
EPM2A	0.585395	0.000340471401395474	0.0245478406503966
RCBTB2	0.725342	0.000339575202606505	0.0245478406503966
LGI4	-0.683704	0.000339808030890265	0.0245478406503966
HERPUD1	-0.65109	0.000345574883842026	0.0248084038378834
ANXA1	0.983125	0.000350499963631377	0.0250539780870412
DNAJC9	-0.673728	0.000357393784118988	0.0254375789508621
FAM198B	0.634691	0.000362230272815613	0.0256721072074214
RASL10A	0.92826	0.000368906104286265	0.0259246040796951
KLRD1	-0.98619	0.00036747780776737	0.0259246040796951
RAB40B	0.63436	0.000371550261502948	0.0260007126274437
NIPAL2	-0.658345	0.000376781372298857	0.0260385633014003
C10orf90	0.898197	0.00037639170749656	0.0260385633014003
MEF2C-AS1	-0.748958	0.000375102093232642	0.0260385633014003
LTBP1	0.946316	0.000380650582404253	0.0261659988840793
MT2A	-0.942646	0.000381841875957839	0.0261659988840793
SPATA2	-0.656027	0.000383560427441871	0.0261659988840793
LPAR1	0.834327	0.000384909620330198	0.0261659988840793
UNC5B	0.823011	0.000391545839205581	0.0264016030444087
FRZB	0.989237	0.00039116110941326	0.0264016030444087
BCL6	-0.783627	0.000399894028578886	0.0267479319115717
KIF5A	-0.486591	0.00039922876318911	0.0267479319115717
ANXA3	-0.959409	0.000405910474263764	0.027041755795452
KIAA0586	-0.538658	0.00041006013757314	0.0272093688895643
IL4R	-0.968718	0.000413389210495385	0.02732141786032
MCF2L2	-0.521151	0.000415771806417012	0.0273702744501001
MAP3K8	-0.887711	0.000417469194882199	0.0273738166959174
CIRBP	0.532909	0.000425877892827299	0.0278156717844654
FGFR3	0.731138	0.000430217795350811	0.0279893647717491
FGFR1OP2	-0.552793	0.000438645146947528	0.0283603710227115
ABCC5	-0.495151	0.000440777188549836	0.0283603710227115
ENOSF1	0.857642	0.000444260533520247	0.0283603710227115
HILPDA	-0.97872	0.000442937999280115	0.0283603710227115
CARNS1	0.939108	0.000444434514375725	0.0283603710227115
IQCJ	-0.895784	0.000447078856592845	0.0284202227349383
UNC119	-0.686521	0.000463655146417853	0.0288591330981563
CCND1	0.88313	0.000462417090931853	0.0288591330981563
PLEKHG3	0.880006	0.00046437992616667	0.0288591330981563
LANCL3	-0.726327	0.000463938011592195	0.0288591330981563
ASTN2	0.574386	0.000460723313193504	0.0288591330981563
LINC01094	0.978758	0.000457668818449192	0.0288591330981563
SLC4A3	0.52876	0.000484333968953224	0.0297076586781384
GLTP	0.814301	0.000483459322528665	0.0297076586781384
SNTG1	-0.661353	0.000485168607652575	0.0297076586781384
AL133166.1	-0.974778	0.000482210448436681	0.0297076586781384
MIR9-3HG	0.655312	0.000489339443060887	0.0298532909310589
RASL12	0.93199	0.000493642309726351	0.0299916679435878
PADI2	0.946282	0.000497032730347485	0.0299916679435878
MUM1L1	-0.940534	0.000500611449313565	0.0299916679435878
COL4A5	0.88374	0.000500595066930695	0.0299916679435878
SYCP2	-0.764917	0.000499825075294767	0.0299916679435878
MYO3A	0.870098	0.000506480985250956	0.0301786986400019
NLGN3	0.44277	0.00050735728725311	0.0301786986400019
WIPF3	-0.694752	0.000514439956070954	0.0302756094288401
DNAJB5	0.891027	0.000513988014385095	0.0302756094288401
WDR19	-0.469617	0.000513834267153184	0.0302756094288401
SVIL	0.958507	0.000516300075249279	0.0302780906805519
BAG3	-0.960949	0.000521050405572895	0.0303375986528677
SLC45A3	0.964723	0.000520689716541669	0.0303375986528677
IQUB	-0.863806	0.000522779394378446	0.0303375986528677
STRIP2	0.836999	0.000529305893580499	0.0305090914410184
ANGPTL2	0.895006	0.000530762795428891	0.0305090914410184
BMP2K	0.758384	0.000531230052110197	0.0305090914410184
TMEM63B	0.500334	0.000533584526304553	0.0305390044178774
C1orf162	-0.930423	0.00055459294228269	0.0316326899099938
MYORG	0.563721	0.000558698386941011	0.0317580943157083
NT5E	0.743733	0.000561065884176651	0.0317841914998712
GLS2	-0.650129	0.00056661750855196	0.0319898800167217
DAAM2	0.770329	0.000570152900039936	0.0320807315883957
ZNRF3	0.687891	0.000597122660928256	0.0334851108342091
NPNT	0.945896	0.000601168926589154	0.0335988874910818
GNAL	0.452318	0.000604926690702082	0.0336958328884387
SLC12A2	0.445171	0.000615200944301104	0.0338973117695555
AGPAT5	0.648462	0.000611161999925686	0.0338973117695555
PENK	0.931634	0.000616684807335655	0.0338973117695555
DAZAP2	0.503006	0.000613210884990133	0.0338973117695555
PLIN2	-0.870131	0.000628725958627196	0.0344454961872893
SELL	-0.95202	0.000630978361955083	0.0344555561257767
DNAH5	0.754276	0.000644326374033898	0.0350694632664529
SRPX2	0.944372	0.000652511018497019	0.0351177613679393
STRN	0.406747	0.000650562758776543	0.0351177613679393
SLC25A44	0.496105	0.000654303011215497	0.0351177613679393
NRIP3	0.530902	0.000652767070936968	0.0351177613679393
AC018647.1	0.942312	0.000655756456645399	0.0351177613679393
USP28	-0.604808	0.000660676784283302	0.0352678584687128
KCTD9	-0.673484	0.000663718522345379	0.0353170351107421
RBM3	0.782572	0.000669390272793539	0.0355053980680777
STAMBPL1	-0.588206	0.000671776054346295	0.0355188259845636
OPRM1	-0.903069	0.000678521506260462	0.0357619483758481
CYP1B1-AS1	-0.910508	0.000690643381965891	0.0362860111250533
PLPPR1	0.837539	0.000699246248618765	0.0366224725495143
MSMO1	0.781452	0.000705345459890531	0.03671102698274
EDN3	0.937743	0.000704430675081887	0.03671102698274
DNAJB1	-0.755683	0.00071309620215879	0.0367988226197106
ZNF521	0.591681	0.000713660744891416	0.0367988226197106
GDF10	-0.923848	0.000709875029743766	0.0367988226197106
AFF3	-0.555122	0.000718973327470065	0.0369583357068331
RNASE1	0.756458	0.000724225480106624	0.0371137703728487
TMEM56	-0.634644	0.000728381165206509	0.0372122340690626
RNF141	0.530244	0.000743906586769329	0.0378151307885525
P2RY13	0.937522	0.000744755748604521	0.0378151307885525
MKL1	-0.586693	0.000746993577270116	0.0378151307885525
BZW1	0.550212	0.000749801727946445	0.0378422659968123
MPEG1	0.923483	0.000752445927641275	0.0378609876884152
COL22A1	0.938844	0.000758349927985859	0.0380431266584472
ZBTB11	-0.403888	0.000763412316869877	0.0381820784908943
GABRG2	-0.51476	0.000769775140812872	0.038385044821073
BCL2L13	-0.49449	0.000773576347466824	0.0384594449762984
CYP27A1	0.902654	0.000776426896756748	0.0384862796591775
MAATS1	-0.768935	0.000787259602462153	0.0389074441513566
IGKC	-0.786984	0.000792469274434227	0.0390490407269292
SREBF1	0.805256	0.000802335426727075	0.0390537656820185
PBLD	0.857792	0.000804289500386212	0.0390537656820185
FBXO32	0.934087	0.000800480107002034	0.0390537656820185
GPC6	0.816807	0.000802630857347705	0.0390537656820185
AP003469.4	-0.641709	0.000798213878127418	0.0390537656820185
SMG1	-0.30855	0.000810014029440867	0.0392173943614466
STOX1	-0.536294	0.000825488036947058	0.0398507340734877
ZNF609	-0.384745	0.000829910638505824	0.0399484441743193
TUBE1	-0.630378	0.000833052274471009	0.0399733782615672
SDCBP2	-0.881406	0.000835228798260305	0.0399733782615672
SC5D	0.531471	0.000849109946110993	0.040405503292796
LSM11	-0.570463	0.000846846996432186	0.040405503292796
RASAL1	0.695586	0.000864331983502127	0.0410126757413901
ASIC1	0.516131	0.000879832757935448	0.0415243369521971
SYNC	0.889916	0.000880101527716937	0.0415243369521971
SOX6	0.614896	0.000886986153508039	0.041730944595131
KAZN	0.477145	0.000901051320685211	0.0422732668901752
C16orf89	0.822862	0.000920485046838969	0.0429196118079165
TRIM52	-0.594618	0.000922559052971127	0.0429196118079165
MOG	0.886519	0.000919208500742482	0.0429196118079165
NKD1	0.821996	0.000929135135990511	0.0431051411975542
FP671120.4	-0.744845	0.000931967903223115	0.0431164595227249
MT-RNR1	0.737727	0.000935249200412787	0.0431484084013157
DZIP1	-0.467124	0.000947232708505094	0.0434879285609138
VMA21	0.490916	0.00094783056545252	0.0434879285609138
LTBP4	0.774105	0.000957369516780414	0.0436849021971994
BDNF	0.919589	0.000955576070367292	0.0436849021971994
ACSBG1	0.56523	0.000962174067161412	0.043784177837632
SLC38A3	0.708648	0.000973051003816036	0.0441584862903435
APOE	0.900742	0.000976797095309972	0.044208031582575
LANCL2	0.534726	0.000981633864318603	0.0443065366130795
PLEKHM3	-0.463854	0.000985537495616613	0.0443625053770127
ADAM12	0.918007	0.000998124520517391	0.0448079889197228
MEF2A	0.50342	0.00101096957901816	0.0450399610921835
PDLIM3	0.881682	0.00101151178024808	0.0450399610921835
FBXO40	-0.820634	0.00101410900087474	0.0450399610921835
INSR	-0.397365	0.00100722254728789	0.0450399610921835
CTNND2	0.345917	0.0010338016179823	0.0457924626263168
ST18	0.848003	0.0010384479931912	0.0458720650705672
MYO15B	0.795136	0.00104110721084806	0.0458720650705672
TUBB2A	0.651144	0.00105360527882327	0.0463002530839091
SYN3	-0.770696	0.00106448161445338	0.0466338697583833
AC106865.1	-0.891626	0.00106679702059106	0.0466338697583833
SPEN	-0.344053	0.00108512746266754	0.0471468365265208
DENND3	-0.486504	0.00108983133789234	0.0471468365265208
CXXC5	0.445566	0.00108985482213813	0.0471468365265208
FAM69C	0.789393	0.00108164868009453	0.0471468365265208
RGS1	-0.842084	0.0011083649353135	0.0475768505093978
HNMT	0.6535	0.00110616313942535	0.0475768505093978
FMN1	-0.650326	0.00110376779131438	0.0475768505093978
TSHZ2	-0.737194	0.00112270457877688	0.0480684955257814
SNRNP48	-0.656223	0.00113741428194962	0.0485734227330025
TTYH3	0.569647	0.00114401215480832	0.0486829257649458
SCG2	0.811038	0.00114582449113532	0.0486829257649458
SLC2A1	-0.646409	0.00116381786916101	0.0493215944297115
HSPH1	-0.581019	0.00117124348687991	0.049510305263921
SNCAIP	0.732343	0.00119244703314025	0.049774950719175
COL16A1	0.774256	0.0011899353418223	0.049774950719175
BRD8	-0.435801	0.00119062301723452	0.049774950719175
RNF111	-0.360851	0.00118617380159025	0.049774950719175
ATOH8	-0.905104	0.00118988205619496	0.049774950719175
VIM	0.809613	0.00364258939007255	0.0988220906197025

### Sheet: (5) GM_Genes _ FCD IIa vs IIb
Gene	"log2FoldChange"	"pvalue"	"padj"
MLPH	-1.55452	2.01808591478865e-08	0.000308464432075445
RASSF9	-1.34146	4.02975245907528e-07	0.00307973831684828
RASL12	-1.24432	1.06996581928355e-06	0.00408860688693727
CAV1	-1.36102	8.25358946746517e-07	0.00408860688693727
LUM	-1.2137	1.9209177483452e-06	0.00587224555669128
DNAH9	-1.17618	3.68794814601106e-06	0.00939504790196317
VIM	-1.24821	8.1042364604146e-06	0.0176961791853482
MMP14	-1.21455	1.37762907328845e-05	0.0263213254815175
TBX2	-1.12337	1.61199854902693e-05	0.027377108690974
GPNMB	-1.17782	2.5968727145184e-05	0.0396931994414138
PFKFB2	-1.02585	2.94433741611839e-05	0.0409129067321541
RAB13	-1.03318	3.89777295152477e-05	0.0496478829700468
LMO2	-1.06469	4.63115384534588e-05	0.0505622760900799
MTRNR2L12	0.671039	4.58957405337653e-05	0.0505622760900799

### Sheet: (6) WM_Genes _ FCD IIa vs Ctrl
Gene	"log2FoldChange"	"pvalue"	"padj"
HAMP	-6.78331	8.00309e-11	7.96388e-07
GPD1	4.30204	5.62692e-06	0.0279968

### Sheet: (7) WM_Genes _ FCD IIb vs Ctrl
Gene	"log2FoldChange"	"pvalue"	"padj"
HAMP	-6.60113	1.6563e-11	2.46341e-07
TNC	5.60788	1.35795e-10	1.00984e-06
SLC11A1	-3.8006	1.15433e-09	5.72276e-06
SCG2	4.25709	8.48263e-07	0.00252324
FBXO32	4.30046	7.11092e-07	0.00252324
PFKFB2	2.92518	1.54207e-06	0.00382254
GPD1	4.39599	2.4374e-06	0.00517879
PPP1R3C	3.82715	3.98105e-06	0.00740127
HILPDA	-3.42542	5.20349e-06	0.00859906
ENSG00000179978	-4.49964	1.11049e-05	0.0165163
ENSG00000284418	-6.4557	1.37717e-05	0.0186206
MICOS10	-3.31689	2.15246e-05	0.0238373
CHI3L1	5.07855	2.24381e-05	0.0238373
LOC100419170	-5.73978	1.97573e-05	0.0238373
PMP2	4.09191	2.84176e-05	0.028177
GPNMB	4.50096	3.30092e-05	0.0306841
VIM	3.45125	4.07372e-05	0.0336603
ACSBG1	2.0918	4.01036e-05	0.0336603
ENSG00000210196	-4.75703	4.86549e-05	0.0380866
ENSG00000272468	-5.14835	5.43933e-05	0.0382143
INSIG1	2.30548	5.90955e-05	0.0382143
CCND2	2.61902	5.36e-05	0.0382143
OLFM2	2.62994	5.88441e-05	0.0382143
ENSG00000210127	-8.04864	7.5565e-05	0.0468283

### Sheet: (8) WM_Genes _ FCD IIa vs IIb
Gene	"log2FoldChange"	"pvalue"	"padj"
GPNMB	-5.68213	6.75615e-10	1.24239e-05
COL8A1	-5.04485	9.1531e-08	0.000841582
FBXO32	-3.39565	1.38977e-06	0.00848434
VIM	-3.36356	1.84553e-06	0.00848434
